# Predicting new onset thought disorder in early adolescence with optimized deep learning implicates environmental-putamen interactions

**DOI:** 10.1101/2023.10.23.23297438

**Authors:** Nina de Lacy, Michael J. Ramshaw

## Abstract

**Background:** Thought disorder (TD) is a sensitive and specific marker of risk for schizophrenia onset. Specifying factors that predict TD onset in adolescence is important to early identification of youth at risk. However, there is a paucity of studies prospectively predicting TD onset in unstratified youth populations.

**Study Design:** We used deep learning optimized with artificial intelligence (AI) to analyze 5,777 multimodal features obtained at 9-10 years from youth and their parents in the ABCD study, including 5,014 neural metrics, to prospectively predict new onset TD cases at 11-12 years. The design was replicated for all prevailing TD cases at 11-12 years.

**Study Results:** Optimizing performance with AI, we were able to achieve 92% accuracy and F1 and 0.96 AUROC in prospectively predicting the onset of TD in early adolescence. Structural differences in the left putamen, sleep disturbances and the level of parental externalizing behaviors were specific predictors of new onset TD at 11-12 yrs, interacting with low youth prosociality, the total parental behavioral problems and parent-child conflict and whether the youth had already come to clinical attention. More important predictors showed greater inter-individual variability.

**Conclusions:** This study provides robust person-level, multivariable signatures of early adolescent TD which suggest that structural differences in the left putamen in late childhood are a candidate biomarker that interacts with psychosocial stressors to increase risk for TD onset. Our work also suggests that interventions to promote improved sleep and lessen parent-child psychosocial stressors are worthy of further exploration to modulate risk for TD onset.
