## Supplemental Table 3b for "Predicting new onset thought disorder in early adolescence with optimized deep learning implicates environmental-putamen interactions"

Feature with ABCD data directory name	Coefficient	Detailed explanation of feature
abcd_ssphp01_sds_p_ss_total	0.488423664	Total Score (Sum of 6 Factors): sds_p_ss_dims + sds_p_ss_sbd + sds_p_ss_da + sds_p_ss_swtd + sds_p_ss_does + sds_p_ss_shy; Validation: All items must be answered
abcd_asrs01_asr_scr_totprob_t	0.314571018	Total Problems ASR Syndrome Scale (t-score)
smri_t1wcnt_cdk_linguallh	0.250888931	(CortContrast-White - CortContrast-Gray) / ((CortContrast-White plus CortContrast-Gray)/2) of T1 weighted image for APARC ROI lh-lingual
smri_t1wgray02_cdk_parsobisrh	0.235164508	Average T1 intensity of gray matter voxels 0.2 mm from the white matter surface for APARC ROI rh-parsorbitalis
dibf01_kbi_p_c_mh_sa	0.203470434	Has your child ever received mental health or substance abuse services?/ ¿Su niño(a) ha recibido alguna vez servicios de salud mental o para el abuso de sustancias?
smri_t1ww02_cdk_parsopcrh	0.187304496	Average T1 intensity of white matter voxels 0.2 mm from the white matter surface for APARC ROI rh-parsopercularis
rsfmri_c_ngd_n_ngd_smh	0.164318633	Average correlation between "none" network and sensorimotor hand network
tfmri_saasvcg_bcdk_iftplh	0.119909925	Mean beta weight for SST any stop versus correct go contrast in APARC ROI lh-inferiortemporal
rsfmri_cor_ngd_sa_scs_crcxrh	0.102975786	Average correlation between salience network and ASEG ROI right-cerebellum-cortex
tfmri_nback_all_377	0.101847379	Mean beta weight for nBack 2 back condition in APARC ROI rh-entorhinal
smri_t1ww02_cdk_locclh	0.08932627	Average T1 intensity of white matter voxels 0.2 mm from the white matter surface for APARC ROI lh-lateraloccipital
rsfmri_cor_ngd_cerc_scs_hprh	0.089184423	Average correlation between cingulo-opercular network and ASEG ROI right-hippocampus
tfmri_nback_all_31	0.088407966	Mean beta weight for nBack 2 back condition in ASEG ROI left-cerebral-white-matter
tfmri_nback_all_123	0.082281837	Mean beta weight for nBack 2 back versus 0 back contrast in ASEG ROI left-inf-lat-vent
tfmri_nback_all_250	0.080783802	Mean beta weight for nBack positive face versus neutral face contrast in ASEG ROI 3rd-ventricle
rsfmri_c_ngd_dt_ngd_smh	0.077294222	Average correlation between default network and sensorimotor hand network
smri_t1ww02_cdk_precnlh	0.070448714	Average T1 intensity of white matter voxels 0.2 mm from the white matter surface for APARC ROI lh-precentral
tfmri_nback_all_818	0.069720078	Mean beta weight for nBack positive face versus neutral face contrast in APARC ROI lh-cuneus
rsfmri_cor_ngd_sa_scs_agrh	0.065818401	Average correlation between salience network and ASEG ROI right-amygdala
tfmri_nback_all_363	0.065601653	Mean beta weight for nBack 2 back condition in APARC ROI lh-rostralanteriorcingulate
rsfmri_cor_ngd_smh_scs_ptrh	0.063448854	Average correlation between sensorimotor hand network and ASEG ROI right-putamen
rsfmri_cor_ngd_none_scs_cderh	0.060056428	Average correlation between "none" network and ASEG ROI right-caudate
smri_t1wcnt_cdk_trvtmrh	0.057317555	(CortContrast-White - CortContrast-Gray) / ((CortContrast-White plus CortContrast-Gray)/2) of T1 weighted image for APARC ROI rh-transversetemporal
smri_t1ww02_cdk_frpolelh	0.047313398	Average T1 intensity of white matter voxels 0.2 mm from the white matter surface for APARC ROI lh-frontalpole
rsfmri_cor_ngd_au_scs_cdelh	0.044866986	Average correlation between auditory network and ASEG ROI left-caudate
smri_t1ww02_cdk_trvtmlh	0.044852121	Average T1 intensity of white matter voxels 0.2 mm from the white matter surface for APARC ROI lh-transversetemporal
abcd_fhxssp01_famhx_ss_momdad_prf_p	0.044497768	Either parent been to a doctor or counselor due to emotional/mental problem
abcd_fhxssp01_famhx_ss_fath_prob_prf_p	0.040556739	father been to a doctor or counselor due to emotional/mental problem
tfmri_nback_all_266	0.035306138	Mean beta weight for nBack positive face versus neutral face contrast in ASEG ROI right-pallidum
smri_t1ww02_cdk_loccrh	0.034158938	Average T1 intensity of white matter voxels 0.2 mm from the white matter surface for APARC ROI rh-lateraloccipital
dmdtifp1_673	0.030040513	Average fractional anisotropy within parcellation of cortical gray matter associated with cortical ROI right-rostral anterior cingulate
abcd_ysu02_tlfb_rx_misuse	0.026236591	Have you heard of ____ Taking pills, liquids, or medications to get high in a way that your doctor or parents did not direct you to use them?
rsfmri_cor_ngd_au_scs_vtdclh	0.025682539	Average correlation between auditory network and ASEG ROI left-ventraldc
smri_t1ww02_cdk_cuneuslh	0.02277773	Average T1 intensity of white matter voxels 0.2 mm from the white matter surface for APARC ROI lh-cuneus
pdem02_demo_comb_income_v2_middleclass	0.022741069	No information available, probable OHE variable
rsfmri_cor_ngd_sa_scs_pllh	0.021055923	Average correlation between salience network and ASEG ROI left-pallidum
rsfmri_cor_ngd_fopa_scs_bs	0.017762816	Average correlation between fronto-parietal network and ASEG ROI brain-stem
abcd_mx01_medhx_1b	0.016658096	has your child been to see a doctor, nurse, nurse practitioner, dentist, or any other health professional like that, OTHER than for regular checkups. What about the rest of his/her life before the past year? / ¿Y durante el resto de su vida antes del último año?
abcd_ysu02_tlfb_alc_sip	0.016236135	I want to start by asking if you have EVER TRIED any of the following drugs in your life. Have you ever tried___________at any time in your life? A sip of alcohol such as beer, wine or liquor (rum, vodka, gin, whiskey)
rsfmri_cor_ngd_none_scs_agrh	0.0160644	Average correlation between "none" network and ASEG ROI right-amygdala
smri_t1w_scs_csf	0.013826062	Average intensity of the normalized T1-weighted image within ASEG ROI CSF
tfmri_nback_all_833	0.013254494	Mean beta weight for nBack positive face versus neutral face contrast in APARC ROI lh-parstriangularis
rsfmri_cor_ngd_vta_scs_pllh	0.013021345	Average correlation between ventral attention network and ASEG ROI left-pallidum
rsfmri_cor_ngd_df_scs_cdelh	0.01205672	Average correlation between default network and ASEG ROI left-caudate
dmdtifp1_658	0.009541914	Average fractional anisotropy within parcellation of cortical gray matter associated with cortical ROI right-lateral occipital
smri_t1ww02_cdk_postcnrh	0.008113875	Average T1 intensity of white matter voxels 0.2 mm from the white matter surface for APARC ROI rh-postcentral
tfmri_nback_all_190	0.007206343	Mean beta weight for nBack emotion versus neutral face contrast in ASEG ROI 3rd-ventricle
rsfmri_cor_ngd_vta_scs_crcxrh	0.006144384	Average correlation between ventral attention network and ASEG ROI right-cerebellum-cortex
smri_t1ww02_cdk_smrh	0.002632309	Average T1 intensity of white matter voxels 0.2 mm from the white matter surface for APARC ROI rh-supramarginal
rsfmri_cor_ngd_vs_scs_hprh	0.000732897	Average correlation between visual network and ASEG ROI right-hippocampus
dibf01_kbi_p_conflict_2_Some conflic	0.000472509	No information available, probable OHE variable
rsfmri_c_ngd_smh_ngd_n	6.63E-17	Average correlation between sensorimotor hand network and "none" network
tfmri_nback_all_749	-0.001818946	Mean beta weight for nBack negative face versus neutral face contrast in APARC ROI lh-caudalmiddlefrontal
pdem02_demo_race_a_p___11	-0.002012211	What race do you consider the child to be? Please check all that apply. ¿De qué raza considera que es el/la niño(a)? Seleccione 1 o más de estas categorías: (11, Black/African American Negra o afroamericana)
tfmri_nback_all_781	-0.002869807	Mean beta weight for nBack negative face versus neutral face contrast in APARC ROI rh-bankssts
dibf01_kbi_p_c_best_friend_1_Yes/ Sí	-0.004128919	No information available, probable OHE variable
rsfmri_cor_ngd_fopa_scs_thprh	-0.004853002	Average correlation between fronto-parietal network and ASEG ROI right-thalamus-proper
dibf01_kbi_p_c_best_friend_len_3_More than 3	-0.007833919	No information available, probable OHE variable
rsfmri_c_ngd_smm_ngd_ad	-0.012261661	Average correlation between sensorimotor mouth network and auditory network
tfmri_nback_all_212	-0.012579273	Mean beta weight for nBack negative face versus neutral face contrast in ASEG ROI left-lateral-ventricle
rsfmri_cor_ngd_df_scs_crcxlh	-0.015770195	Average correlation between default network and ASEG ROI left-cerebellum-cortex
tfmri_nback_all_756	-0.016857301	Mean beta weight for nBack negative face versus neutral face contrast in APARC ROI lh-lateraloccipital
tfmri_sacsvis_bcdk_pculh	-0.018358622	Mean beta weight for SST correct stop versus incorrect stop contrast in APARC ROI lh-precuneus
dibf01_kbi_p_c_reg_friend_group_len_3_More than 3	-0.01889509	No information available, probable OHE variable
tfmri_nback_all_776	-0.020638024	Mean beta weight for nBack negative face versus neutral face contrast in APARC ROI lh-supramarginal
tfmri_nback_all_649	-0.021406644	Mean beta weight for nBack face versus place contrast in APARC ROI rh-entorhinal
rsfmri_cor_ngd_df_scs_hplh	-0.024381007	Average correlation between default network and ASEG ROI left-hippocampus
tfmri_nback_all_772	-0.025734205	Mean beta weight for nBack negative face versus neutral face contrast in APARC ROI lh-rostralmiddlefrontal
rsfmri_cor_ngd_smm_scs_ptrh	-0.02697119	Average correlation between sensorimotor mouth network and ASEG ROI right-putamen
tfmri_saigvis_bcdk_fflh	-0.0278271	Mean beta weight for SST incorrect go versus incorrect stop contrast in APARC ROI lh-fusiform
rsfmri_c_ngd_n_ngd_sa	-0.032454728	Average correlation between "none" network and salience network
rsfmri_cor_ngd_copa_scs_cdelh	-0.034291694	Average correlation between cingulo-parietal network and ASEG ROI left-caudate
tfmri_saigvis_bcdk_cdacgelh	-0.039184084	Mean beta weight for SST incorrect go versus incorrect stop contrast in APARC ROI lh-caudalanteriorcingulate
rsfmri_cor_ngd_rst_scs_thprh	-0.05655425	Average correlation between retrosplenial temporal network and ASEG ROI right-thalamus-proper
rsfmri_cor_ngd_cerc_scs_thprh	-0.056713209	Average correlation between cingulo-opercular network and ASEG ROI right-thalamus-proper
smri_t1w_scs_ccct	-0.061331952	Average intensity of the normalized T1-weighted image within ASEG ROI CC-Central
abcd_sscep01_psb_p_ss_mean	-0.065923563	Prosocial Behavior Subscale Mean of Parent Report on Youth: (prosocial_q1_p + prosocial_q2_p + prosocial_q3_p)/3; Validation: Minimum of two items answered
rsfmri_cor_ngd_copa_scs_bs	-0.066588331	Average correlation between cingulo-parietal network and ASEG ROI brain-stem
dibf01_kbi_p_how_well_c_school_1_Very well/ M	-0.079057098	No information available, probable OHE variable
dibf01_kbi_p_conflict_1_Very well/ M	-0.08434277	No information available, probable OHE variable
smri_t1w_scs_inflatventrh	-0.094188736	Average intensity of the normalized T1-weighted image within ASEG ROI Right-Inf-Lat-Vent
tfmri_nback_all_484	-0.098334987	Mean beta weight for nBack emotion condition in APARC ROI lh-lateraloccipital
tfmri_nback_all_149	-0.098861094	Mean beta weight for nBack 2 back versus 0 back contrast in ASEG ROI right-accumbens-area
smri_t1w_scs_bstem	-0.10593807	Average intensity of the normalized T1-weighted image within ASEG ROI Brain-Stem
tfmri_nback_all_762	-0.107369899	Mean beta weight for nBack negative face versus neutral face contrast in APARC ROI lh-paracentral
rsfmri_cor_ngd_cerc_scs_ptrh	-0.121700758	Average correlation between cingulo-opercular network and ASEG ROI right-putamen
tfmri_saigvcg_bcdk_cdacgelh	-0.129037969	Mean beta weight for SST incorrect go versus correct go contrast in APARC ROI lh-caudalanteriorcingulate
rsfmri_c_ngd_ad_ngd_smm	-0.152399693	Average correlation between auditory network and sensorimotor mouth network
smri_t1w_scs_ccmidat	-0.162354438	Average intensity of the normalized T1-weighted image within ASEG ROI CC-Mid-Anterior
tfmri_nback_all_172	-0.162919436	Mean beta weight for nBack face versus place contrast in ASEG ROI right-cerebellum-cortex
smri_t1ww02_cdk_ehinallh	-0.166986213	Average T1 intensity of white matter voxels 0.2 mm from the white matter surface for APARC ROI lh-entorhinal
tfmri_nback_all_794	-0.175196499	Mean beta weight for nBack negative face versus neutral face contrast in APARC ROI rh-middletemporal
rsfmri_c_ngd_smm_ngd_smm	-0.182665195	Average correlation between sensorimotor mouth network and sensorimotor mouth network
smri_t1w_scs_aar	-0.217299632	Average intensity of the normalized T1-weighted image within ASEG ROI Right-Accumbens-Area
