## Supplemental Table 3a for "Predicting new onset thought disorder in early adolescence with optimized deep learning implicates environmental-putamen interactions"

Feature with ABCD data directory name	Coefficient	Detailed explanation of feature
abcd_ssphp01_sds_p_ss_total	0.502907843	Total Score (Sum of 6 Factors): sds_p_ss_dims + sds_p_ss_sbd + sds_p_ss_da + sds_p_ss_swtd + sds_p_ss_does + sds_p_ss_shy; Validation: All items must be answered
abcd_asrs01_asr_scr_totprob_t	0.384330633	Total Problems ASR Syndrome Scale (t-score)
smri_t1ww02_cdk_parsobislh	0.267352613	Average T1 intensity of white matter voxels 0.2 mm from the white matter surface for APARC ROI lh-parsorbitalis
tfmri_nback_all_31	0.242519098	Mean beta weight for nBack 2 back condition in ASEG ROI left-cerebral-white-matter
dibf01_kbi_p_c_mh_sa	0.222610222	Has your child ever received mental health or substance abuse services?/ ¿Su niño(a) ha recibido alguna vez servicios de salud mental o para el abuso de sustancias?
smri_sulc_cdk_meanlh	0.199134037	Mean Cortical Sulcal Depth in mm for left hemisphere
rsfmri_c_ngd_vta_ngd_vta	0.162065256	Average correlation between ventral attention network and ventral attention network
rsfmri_c_ngd_n_ngd_smh	0.160649049	Average correlation between "none" network and sensorimotor hand network
smri_t1ww02_cdk_frpolelh	0.150871871	Average T1 intensity of white matter voxels 0.2 mm from the white matter surface for APARC ROI lh-frontalpole
smri_t1wcnt_cdk_frpolelh	0.116018173	(CortContrast-White - CortContrast-Gray) / ((CortContrast-White plus CortContrast-Gray)/2) of T1 weighted image for APARC ROI lh-frontalpole
smri_t1wcnt_cdk_ihcatelh	0.107892693	(CortContrast-White - CortContrast-Gray) / ((CortContrast-White plus CortContrast-Gray)/2) of T1 weighted image for APARC ROI lh-isthmuscingulate
dmdtifp1_718	0.093018402	Mean diffusivity within parcellation of cortical gray matter associated with cortical ROI left-transverse temporal
smri_vol_cdk_parsopclh	0.085394524	Cortical volume in mm^3 of APARC ROI lh-parsopercularis
dmdtifp1_265	0.078371487	Mean diffusivity within ASEG ROI right-putamen
dmdtifp1_354	0.071862525	Average fractional anisotropy within parcellation of sub-adjacent white matter associated with cortical ROI left-precuneus
smri_t1wcnt_cdk_smlh	0.071042939	(CortContrast-White - CortContrast-Gray) / ((CortContrast-White plus CortContrast-Gray)/2) of T1 weighted image for APARC ROI lh-supramarginal
abcd_asrs01_asr_scr_external_t	0.069761129	Externalizing Problems ASR Syndrome Scale (t-score)
dmdtifp1_339	0.057264293	Average fractional anisotropy within parcellation of sub-adjacent white matter associated with cortical ROI left-isthmus cingulate
smri_t1wcnt_cdk_pericclh	0.047596911	(CortContrast-White - CortContrast-Gray) / ((CortContrast-White plus CortContrast-Gray)/2) of T1 weighted image for APARC ROI lh-pericalcarine
smri_t1ww02_cdk_cdmdfrlh	0.043887423	Average T1 intensity of white matter voxels 0.2 mm from the white matter surface for APARC ROI lh-caudalmiddlefrontal
smri_t1ww02_cdk_mdtmlh	0.039950168	Average T1 intensity of white matter voxels 0.2 mm from the white matter surface for APARC ROI lh-middletemporal
smri_sulc_cdk_mean	0.039719186	Mean Cortical Sulcal Depth in mm for whole brain
tfmri_nback_all_266	0.039179237	Mean beta weight for nBack positive face versus neutral face contrast in ASEG ROI right-pallidum
dibf01_kbi_p_conflict_2_Some conflic	0.038544537	No information available, probable OHE variable
abcd_ysu02_tlfb_alc_sip	0.036435356	I want to start by asking if you have EVER TRIED any of the following drugs in your life. Have you ever tried___________at any time in your life? A sip of alcohol such as beer, wine or liquor (rum, vodka, gin, whiskey)
tfmri_nback_all_82	0.026203031	Mean beta weight for nBack place condition in ASEG ROI right-cerebellum-cortex
abcd_fhxssp01_famhx_ss_fath_prob_prf_p	0.024902374	father been to a doctor or counselor due to emotional/mental problem
tfmri_nback_all_123	0.023699153	Mean beta weight for nBack 2 back versus 0 back contrast in ASEG ROI left-inf-lat-vent
smri_t1ww02_cdk_locclh	0.023263291	Average T1 intensity of white matter voxels 0.2 mm from the white matter surface for APARC ROI lh-lateraloccipital
tfmri_nback_all_65	0.019365871	Mean beta weight for nBack place condition in ASEG ROI left-cerebellum-cortex
abcd_fhxssp01_famhx_ss_momdad_prf_p	0.017078943	Either parent been to a doctor or counselor due to emotional/mental problem
abcd_mx01_medhx_1a	0.013623045	During the past year, has your child been to see a doctor, nurse, nurse practitioner, dentist, or any other health professional like that, OTHER than for regular checkups? /En el último año? / ¿su niño(a) ha visto a un médico, enfermero(a), dentista o algún otro profesional similar de la salud, por algún motivo distinto a sus chequeos periódicos?
dibf01_kbi_p_c_gay_2_Maybe/Don't	0.012756914	No information available, probable OHE variable
dmdtifp1_225	0.010323654	Average fractional anisotropy within ASEG ROI csf
tfmri_nback_all_851	0.009089353	Mean beta weight for nBack positive face versus neutral face contrast in APARC ROI rh-caudalmiddlefrontal
abcd_asrs01_asr_scr_attention_t	0.008314431	Attention Problems ASR Syndrome Scale (t-score)
rsfmri_c_ngd_meanrot	0.006411648	Average framewise rotation in radians
rsfmri_c_ngd_sa_ngd_n	-2.04E-05	Average correlation between salience network and "none" network
rsfmri_c_ngd_vta_ngd_fo	-0.000100677	Average correlation between ventral attention network and fronto-parietal network
smri_t1w_scs_tplh	-0.003035286	Average intensity of the normalized T1-weighted image within ASEG ROI Left-Thalamus-Proper
rsfmri_c_ngd_smm_ngd_ad	-0.009236198	Average correlation between sensorimotor mouth network and auditory network
dmdtifp1_954	-0.016539779	Average fractional anisotropy within parcellation of gray matter-white matter contrast associated with cortical ROI right-post cingulate
dmdtifp1_957	-0.03236371	Average fractional anisotropy within parcellation of gray matter-white matter contrast associated with cortical ROI right-rostral anterior cingulate
dibf01_kbi_p_c_best_friend_len_3_More than 3	-0.032372063	No information available, probable OHE variable
smri_sulc_cdk_parstgrisrh	-0.033157375	Cortical sulcal depth in mm of APARC ROI rh-parstriangularis
dibf01_kbi_p_c_reg_friend_group_len_3_More than 3	-0.033919719	No information available, probable OHE variable
dmdtifp1_1066	-0.050013494	Average longitudinal diffusivity within parcellation of gray matter-white matter contrast associated with cortical ROI left-rostral middle frontal
rsfmri_c_ngd_n_ngd_sa	-0.053329088	Average correlation between "none" network and salience network
tfmri_nback_all_776	-0.059436778	Mean beta weight for nBack negative face versus neutral face contrast in APARC ROI lh-supramarginal
rsfmri_c_ngd_smm_ngd_smm	-0.073884349	Average correlation between sensorimotor mouth network and sensorimotor mouth network
smri_t1w_scs_ccct	-0.086977336	Average intensity of the normalized T1-weighted image within ASEG ROI CC-Central
dmdtifp1_959	-0.091956206	Average fractional anisotropy within parcellation of gray matter-white matter contrast associated with cortical ROI right-superior frontal
abcd_sscep01_psb_p_ss_mean	-0.09320152	Prosocial Behavior Subscale Mean of Parent Report on Youth: (prosocial_q1_p + prosocial_q2_p + prosocial_q3_p)/3; Validation: Minimum of two items answered
dmdtifp1_943	-0.097988522	Average fractional anisotropy within parcellation of gray matter-white matter contrast associated with cortical ROI right-lateral orbital frontal
tfmri_nback_all_149	-0.09839216	Mean beta weight for nBack 2 back versus 0 back contrast in ASEG ROI right-accumbens-area
dibf01_kbi_p_how_well_c_school_1_Very well/ M	-0.106574419	No information available, probable OHE variable
tfmri_saigvis_bcdk_fflh	-0.115947208	Mean beta weight for SST incorrect go versus incorrect stop contrast in APARC ROI lh-fusiform
tfmri_nback_all_756	-0.125605676	Mean beta weight for nBack negative face versus neutral face contrast in APARC ROI lh-lateraloccipital
rsfmri_c_ngd_fo_ngd_vta	-0.138485532	Average correlation between fronto-parietal network and ventral attention network
dmdtifp1_177	-0.141484734	Fiber tract volume in mm^3 of DTI atlas tract right anterior thalamic radiations
smri_t1w_scs_pallidumrh	-0.168695411	Average intensity of the normalized T1-weighted image within ASEG ROI Right-Pallidum
smri_vol_scs_intracranialv	-0.278565323	Volume in mm^3 of ASEG ROI intracranialvolume
smri_t1w_scs_putamenlh	-0.294020983	Average intensity of the normalized T1-weighted image within ASEG ROI Left-Putamen
smri_t1w_scs_ccmidat	-0.305236563	Average intensity of the normalized T1-weighted image within ASEG ROI CC-Mid-Anterior
rsfmri_c_ngd_ad_ngd_smm	-0.374829157	Average correlation between auditory network and sensorimotor mouth network
smri_t1w_scs_bstem	-0.421871745	Average intensity of the normalized T1-weighted image within ASEG ROI Brain-Stem
